# Multi-omics endotype of preterm infants with bronchopulmonary dysplasia and pulmonary hypertension

**DOI:** 10.1101/2022.11.03.22281890

**Authors:** Roopa Siddaiah, Christiana Oji-Mmuo, Vincent Aluquin, Yuka Imamura Kawasawa, Ann Donnelly, Dustin Rousselle, Nathalie Fuentes, Eric D. Austin, Patricia Silveyra

## Abstract

**Rationale:** Pulmonary hypertension associated with bronchopulmonary dysplasia is a severe complication of preterm birth resulting in high mortality of up to 50% within the first 2 years of life. There is a direct relationship between bronchopulmonary dysplasia severity and incidence of associated pulmonary hypertension. However, it is challenging to clinically characterize severe bronchopulmonary dysplasia with and without pulmonary hypertension and there is need for better understanding of the two entities.

**Objectives:** To identify markers to help understand biological processes and endotype characterization of infants with pulmonary hypertension associated with bronchopulmonary dysplasia in tracheal aspirates.

**Methods:** We conducted multi-omic analysis of tracheal aspirates via miRNA PCR arrays, RNA sequencing and mass spectrometry proteomics in preterm infants with severe bronchopulmonary dysplasia with (n=21) and without (n=25) pulmonary hypertension.

**Results:** Our study analysis revealed 12 miRNAs (hsa-miR-29a, has-miR-542-3p, has-miR-624, has-miR-183, hsa-miR-501-3p, hsa-miR-101, hsa-miR-3131, hsa-miR-3683, hsa-miR-3193, hsa-miR-3672, hsa-miR-3128, and hsa-miR-1287); 6 transcripts (IL6, RPL35P5, HSD3B7, RNA5SP215, OR2A1-AS1, and RNVU1-19), and 5 proteins (CAPS, AAT, KRT5, SFTPB, and LGALS3BP) with significant differential expression in preterm infants with severe lung disease with pulmonary hypertension when compared to infants with severe lung disease but no pulmonary hypertension. Pathway analysis of the integrated multi-omic expression signatures revealed NFkB, VEGF, SERPINA1, IL6 and ERK12 as target molecules for miRNAs, and angiogenesis and hyperoxia stress as recurrent pathways of individual markers.

**Conclusion:** Our multi-omic analysis of tracheal aspirates revealed a comprehensive thumbprint of miRNAs, mRNAs and proteins that could help endotype infants with severe lung disease and pulmonary hypertension.
