## Supplementary Table 1 for "Multi-omics endotype of preterm infants with bronchopulmonary dysplasia and pulmonary hypertension"

### Sheet: Sheet1
miRNA	logFC	Average Expression	FDR
hsa-miR-542-3p	4.487	4.09787	0.0219914
hsa-miR-624*	3.9591	3.50961	0.0241891
hsa-miR-501-3p	0.817455	1.10506	0.0273163
hsa-miR-183*	-2.13478	2.50908	0.0308755
hsa-miR-101*	0.517892	0.843112	0.0371032
hsa-miR-3131	-0.476475	0.573759	0.0397741
hsa-miR-3683	1.03737	1.29047	0.0399775
hsa-miR-3193	2.30704	2.3717	0.0418825
hsa-miR-29a	5.07699	6.42338	0.0420837
hsa-miR-3672	1.20726	0.644008	0.0444152
hsa-miR-3128	0.368932	0.282065	0.0460445
hsa-miR-1287	-3.68625	3.15501	0.0463742
hsa-miR-3141	-0.262178	0.565869	0.0566401
hsa-miR-153	-0.759276	0.678412	0.0567418
hsa-miR-508-3p	2.39469	1.95288	0.0714765
hsa-miR-491-3p	-0.470052	0.462471	0.0725756
hsa-miR-361-5p	2.54142	2.76773	0.0769532
hsa-miR-1208	-0.210216	0.529259	0.079058
hsa-miR-196a*	-0.215789	0.42532	0.0792347
hsa-miR-363	1.7116	2.41711	0.0830958
hsa-miR-541	-0.996854	1.28615	0.0836505
hsa-miR-3650	0.791523	0.970369	0.0838295
hsa-miR-1306	-0.245601	0.551165	0.0844885
hsa-miR-542-5p	0.954552	1.4839	0.08513
hsa-miR-618	1.36141	2.18713	0.0855918
hsa-miR-150	2.7421	3.51147	0.0861505
hsa-miR-759	-0.594347	0.342436	0.0864717
hsa-miR-29c	4.70917	6.22915	0.0870531
hsa-miR-325	2.46292	2.92479	0.0891832
hsa-miR-3150b-3p	4.49078	4.31072	0.0917979
hsa-miR-145*	2.79618	3.23244	0.0975148
hsa-miR-485-5p	-0.369749	0.597844	0.10285
hsa-miR-545*	0.316661	0.380632	0.107534
hsa-miR-154*	-0.449686	0.548242	0.108673
hsa-miR-455-3p	-0.992345	1.46521	0.111022
hsa-miR-192	1.26487	2.13404	0.111126
hsa-miR-323b-3p	3.99221	4.72877	0.112557
hsa-miR-374b*	-0.663539	0.55246	0.113237
hsa-miR-204	-2.12987	2.08305	0.113237
hsa-miR-509-5p	-0.305229	0.761115	0.114321
hsa-miR-450a	1.3951	1.24147	0.116272
hsa-miR-889	-0.14589	0.167328	0.117081
hsa-miR-193a-5p	1.14732	1.89094	0.120037
hsa-miR-556-3p	0.313467	0.250308	0.122618
hsa-miR-629	3.762	5.72351	0.12315
hsa-miR-3666	0.612696	0.834905	0.125269
hsa-miR-126	4.04956	6.50536	0.125615
hsa-miR-191*	-0.353769	0.94088	0.131151
hsa-miR-3673	-0.134045	0.133969	0.132146
hsa-miR-422a	0.370493	1.16358	0.135372
hsa-miR-1270	-0.175361	0.49876	0.141033
hsa-miR-4308	0.486363	0.412669	0.143367
hsa-miR-155	4.27867	8.15253	0.148802
hsa-miR-3132	0.841271	1.33281	0.151451
hsa-miR-140-3p	2.78253	3.55251	0.152015
hsa-miR-1224-3p	-0.246515	0.621245	0.153307
hsa-miR-29a*	1.83367	2.87565	0.155024
hsa-miR-608	1.67698	1.6357	0.155199
hsa-miR-129-3p	0.356925	0.732211	0.156924
hsa-miR-1233	-0.129248	0.344921	0.157812
hsa-miR-555	2.48142	2.47033	0.158352
hsa-miR-3164	0.567378	1.5248	0.158538
hsa-miR-1303	-0.540696	0.649547	0.158782
hsa-miR-936	-0.258626	0.457537	0.158835
hsa-miR-148b*	-0.204705	0.609212	0.159396
hsa-miR-335*	-0.184899	0.618928	0.16222
hsa-miR-548c-3p	0.326023	0.586862	0.162421
hsa-let-7a*	1.47749	2.47341	0.163672
hsa-miR-142-5p	3.29063	4.26961	0.1639
hsa-miR-512-5p	0.306834	0.479575	0.165898
hsa-miR-628-3p	2.19275	3.14828	0.166186
hsa-miR-3143	-0.188219	0.288064	0.166512
hsa-miR-31	0.596407	1.14961	0.167693
hsa-miR-3154	2.12865	2.98609	0.168652
hsa-miR-3913-5p	0.433788	0.595454	0.169036
hsa-miR-3681*	0.179803	0.375576	0.17417
hsa-miR-1251	-0.343867	0.678019	0.174482
hsa-miR-1248	-0.919021	0.985041	0.175636
hsa-miR-23a*	-0.317296	0.707897	0.176842
hsa-miR-3167	2.00348	2.2525	0.177859
hsa-miR-1277	-0.355103	0.413774	0.178821
hsa-miR-219-1-3p	-0.18196	0.501285	0.17976
hsa-miR-17*	0.236723	0.647567	0.180057
hsa-miR-218-2*	-0.260721	0.810651	0.180805
hsa-miR-4295	0.456229	0.594906	0.183099
hsa-miR-3651	-0.773872	1.21062	0.185981
hsa-miR-3647-5p	-2.04251	2.10984	0.186742
hsa-miR-143	2.798	3.93355	0.187518
hsa-miR-580	-0.0860499	0.0789792	0.189036
hsa-miR-2278	-0.139681	0.453251	0.190871
hsa-miR-4274	-0.16599	0.434456	0.192023
hsa-miR-891a	-0.202805	0.537967	0.194073
hsa-miR-582-5p	1.70989	0.953784	0.194087
hsa-miR-369-5p	2.03029	2.10624	0.194107
hsa-miR-448	2.08847	2.70316	0.194231
hsa-miR-127-3p	2.48105	3.21492	0.194471
hsa-miR-548q	-0.605985	1.42331	0.194544
hsa-miR-4264	-0.335196	0.876081	0.195243
hsa-miR-3126-3p	0.379622	0.531479	0.195731
hsa-miR-1207-5p	-0.165751	0.403841	0.196735
hsa-miR-409-3p	-0.400913	1.10655	0.19783
hsa-miR-3127-5p	0.196507	0.517846	0.199375
hsa-miR-4324	0.343901	0.484249	0.199547
hsa-miR-185*	-0.348079	0.858798	0.203111
hsa-miR-3942-5p	-0.340227	0.374045	0.205232
hsa-miR-3142	0.373926	0.828461	0.205526
hsa-miR-199b-5p	2.81445	4.23595	0.20649
hsa-miR-324-3p	-0.146978	0.462091	0.206948
hsa-miR-101	3.1309	5.50922	0.207386
hsa-miR-541*	-0.134711	0.345313	0.207441
hsa-miR-380	0.99756	1.18968	0.208303
hsa-miR-502-5p	0.557039	0.974759	0.209716
hsa-miR-617	-0.675428	0.602704	0.210205
hsa-miR-142-3p	1.85989	2.4772	0.210287
hsa-miR-3668	0.156255	0.13809	0.21059
hsa-miR-676	1.25549	2.03886	0.210694
hsa-miR-384	-0.120479	0.118006	0.21198
hsa-miR-675	-0.181183	0.506856	0.212262
hsa-miR-1539	-0.115437	0.357856	0.21229
hsa-miR-877	-0.164438	0.389069	0.212445
hsa-miR-20b*	-0.146025	0.42108	0.212841
hsa-miR-4275	-0.119338	0.148624	0.213873
hsa-miR-2116	3.17063	6.32122	0.216126
hsa-miR-92a-2*	0.850719	1.09943	0.216468
hsa-miR-3945	0.32556	0.520931	0.218056
hsa-miR-590-5p	2.86302	5.09398	0.218211
hsa-miR-3175	0.362038	0.606763	0.219115
hsa-miR-517c	0.864557	1.36731	0.219142
hsa-miR-616*	0.179037	0.515863	0.219377
hsa-miR-545	0.410221	0.836382	0.220333
hsa-miR-1253	-2.56325	3.95846	0.22096
hsa-miR-3180-3p	-0.194164	0.510064	0.221364
hsa-miR-1825	-0.130748	0.424186	0.224258
hsa-miR-16-1*	-0.104143	0.286349	0.224975
hsa-miR-93	2.3575	3.71895	0.225076
hsa-miR-3144-3p	1.42059	1.60715	0.225351
hsa-miR-15a	3.21006	5.64315	0.226827
hsa-miR-19a	3.00629	5.61827	0.230008
hsa-miR-589*	-0.215908	0.604787	0.230146
hsa-miR-520a-5p	0.416962	0.520451	0.23103
hsa-miR-4316	-0.163085	0.501637	0.231943
hsa-miR-194	1.11681	2.42111	0.232793
hsa-miR-1278	1.74705	1.47943	0.233002
hsa-miR-433	2.29605	3.14117	0.233353
hsa-miR-3921	1.10253	1.85178	0.233823
hsa-miR-1322	-0.147868	0.550051	0.234122
hsa-miR-4306	0.128594	0.412364	0.23663
hsa-miR-1297	0.44517	0.550154	0.236673
hsa-miR-181a-2*	-0.818689	1.7368	0.237552
hsa-miR-544b	1.44656	3.40649	0.238232
hsa-miR-3611	0.711539	0.952668	0.239627
hsa-miR-518b	0.743907	0.950746	0.240333
hsa-miR-637	1.30721	2.65596	0.24176
hsa-miR-9	1.21314	1.52954	0.241953
hsa-miR-2110	0.216535	0.50147	0.242674
hsa-miR-3927	0.772999	0.986066	0.243028
hsa-miR-875-3p	0.791606	1.22509	0.245179
hsa-miR-3165	-0.279909	0.901959	0.246053
hsa-miR-517a	0.59263	0.7911	0.246867
hsa-miR-3116	-2.08974	1.89876	0.24762
hsa-miR-548n	-0.720464	0.538899	0.24767
hsa-miR-146a*	-0.250071	0.581459	0.247796
hsa-miR-3173-3p	3.48649	7.7069	0.248594
hsa-miR-361-3p	1.83738	3.23899	0.248816
hsa-miR-431*	-0.111249	0.294988	0.249582
hsa-miR-328	0.247749	0.374114	0.249611
hsa-miR-431	0.303049	0.677786	0.250733
hsa-miR-3612	0.645464	0.760603	0.251098
hsa-miR-516a-3p hsa-miR-516b*	-0.128846	0.336896	0.252774
hsa-miR-876-5p	0.73496	1.75129	0.253972
hsa-miR-625*	-1.59508	1.99818	0.255557
hsa-miR-548h	-1.36417	2.60245	0.256711
hsa-miR-1185	-0.441465	0.599974	0.258463
hsa-miR-124*	-0.189821	0.532802	0.258502
hsa-miR-3200-3p	-2.03082	2.11247	0.258801
hsa-miR-221*	0.374077	0.514657	0.261384
hsa-miR-532-5p	1.09489	2.74515	0.2619
hsa-let-7f	-2.18013	4.38784	0.26192
hsa-miR-577	-0.320912	0.353831	0.262834
hsa-miR-3654	0.407402	1.16312	0.265992
hsa-miR-670	0.229163	0.580514	0.266392
hsa-miR-576-3p	0.368982	0.823108	0.267315
hsa-miR-3163	2.20447	3.41741	0.267823
hsa-miR-3156-5p	2.32005	3.25262	0.270392
hsa-miR-675*	-1.53712	2.25252	0.270513
hsa-miR-488*	-0.192112	0.599283	0.271719
hsa-miR-145	0.680291	1.21731	0.272695
hsa-miR-3130-3p	0.359992	1.165	0.27277
hsa-miR-15a*	-0.178536	0.730292	0.274067
hsa-miR-661	-0.804966	2.26627	0.274783
hsa-miR-124	0.590198	1.16158	0.274973
hsa-miR-337-5p	0.99902	1.86889	0.276343
hsa-miR-188-3p	-0.808446	1.60931	0.276817
hsa-miR-3191	-0.130162	0.40584	0.27685
hsa-miR-649	0.220261	0.610866	0.277218
hsa-miR-548b-3p	-0.528236	1.04416	0.278783
hsa-miR-3145-3p	0.753768	1.19376	0.278825
hsa-miR-200b*	-1.39183	1.30079	0.279772
hsa-miR-4279	-0.126877	0.387675	0.280612
hsa-miR-3185	1.85493	2.52117	0.280629
hsa-miR-888*	-0.267424	0.499308	0.280822
hsa-miR-27a*	-0.780475	1.47469	0.280924
hsa-miR-559	-0.669797	1.30068	0.281241
hsa-miR-186*	-0.97967	1.79529	0.28275
hsa-miR-1293	0.131756	0.383065	0.283291
hsa-miR-182	-0.657628	1.87261	0.284208
hsa-miR-27b	3.00057	7.25355	0.284598
hsa-miR-320d	-0.151245	0.705789	0.286351
hsa-miR-588	-0.21875	0.493588	0.287832
hsa-miR-1224-5p	-0.433244	1.00287	0.288305
hsa-miR-29b	2.28052	4.63769	0.292519
hsa-miR-218	-0.398044	0.877334	0.293078
hsa-miR-544	0.440635	1.01165	0.293171
hsa-miR-34a	1.57049	3.06878	0.293545
hsa-miR-372	-0.196472	0.572455	0.294516
hsa-miR-211	0.255169	0.698931	0.297069
hsa-miR-493*	-1.06744	1.87469	0.297829
hsa-miR-139-3p	-0.158885	0.591697	0.298508
hsa-miR-586	0.22665	0.327331	0.299257
hsa-miR-525-5p	0.442502	0.809495	0.29999
hsa-miR-1257	-0.187457	0.520926	0.300931
hsa-miR-644	-1.3417	1.1419	0.30218
hsa-miR-4291	0.245293	0.643807	0.302344
hsa-miR-489	-0.521669	1.96983	0.304253
hsa-miR-219-5p	0.263152	0.476171	0.307194
hsa-miR-539	0.203934	0.381237	0.308297
hsa-miR-93*	0.186451	0.758639	0.310282
hsa-miR-3679-5p	-0.117625	0.403456	0.310291
hsa-miR-378b	0.194089	1.00427	0.310407
hsa-miR-876-3p	0.185353	0.150881	0.310619
hsa-miR-3917	-0.343806	0.442062	0.311451
hsa-miR-4318	-0.30114	1.00374	0.311804
hsa-miR-491-5p	0.192425	0.611828	0.312742
hsa-miR-532-3p	1.62918	3.00717	0.312888
hsa-miR-3714	-0.0912505	0.293867	0.313263
hsa-miR-412	0.569739	0.666057	0.314022
hsa-miR-3115	-0.335497	0.402495	0.3156
hsa-miR-99a*	-1.01642	3.28931	0.316324
hsa-miR-425	2.313	5.17616	0.317571
hsa-miR-582-3p	0.1317	0.366396	0.317741
hsa-miR-33a*	2.34328	4.17486	0.318751
hsa-miR-486-5p	-0.22867	0.444919	0.319196
hsa-miR-10a*	-0.111639	0.160893	0.319453
hsa-miR-4314	-1.29195	1.09371	0.31962
hsa-miR-106b	1.17191	2.70286	0.321088
hsa-miR-744	0.689495	2.16373	0.321595
hsa-miR-3135	-0.0821642	0.273606	0.321622
hsa-miR-4283	-0.0727041	0.204666	0.322207
hsa-miR-1281	0.61942	0.628473	0.322421
hsa-miR-1289	-0.0946973	0.277781	0.322607
hsa-miR-4325	0.495999	1.21827	0.323518
hsa-miR-562	2.23195	2.28883	0.323817
hsa-miR-492	-0.830563	0.931967	0.324766
hsa-miR-1261	-0.164067	0.667929	0.325389
hsa-miR-186	2.30468	5.07863	0.325924
hsa-miR-96*	0.338985	0.565651	0.32614
hsa-miR-520c-3p hsa-miR-520f	-0.176577	0.325962	0.331352
hsa-miR-875-5p	0.299294	0.387843	0.332265
hsa-miR-1255a	-0.0884901	0.120586	0.332418
hsa-miR-151-3p	-0.201692	0.626703	0.334022
hsa-miR-449a	2.70131	7.36194	0.334918
hsa-miR-1207-3p	-0.133747	0.481357	0.335291
hsa-miR-365	0.159894	0.282105	0.33637
hsa-miR-3162-5p	0.556507	1.21065	0.336804
hsa-miR-144*	-0.199493	0.19843	0.337262
hsa-miR-202	1.24456	1.18466	0.337411
hsa-miR-183	-0.928789	2.284	0.338282
hsa-miR-4296	-0.0991784	0.272139	0.338589
hsa-miR-1250	-0.137071	0.49576	0.338901
hsa-miR-600	-1.24425	0.938104	0.338911
hsa-miR-181c*	0.374883	1.34432	0.339978
hsa-miR-23a	2.10615	5.75956	0.339982
hsa-miR-4265	-0.0863502	0.262961	0.3412
hsa-miR-3074-3p	-0.094131	0.30361	0.341273
hsa-miR-3675-3p	0.095644	0.312456	0.342274
hsa-miR-4299	0.245689	0.587662	0.343722
hsa-miR-22*	0.57403	2.11755	0.346334
hsa-miR-1911	0.399386	0.838984	0.347387
hsa-miR-3671	0.122515	0.315051	0.347965
hsa-miR-10b	0.975944	1.75298	0.350126
hsa-miR-182*	-1.22239	1.26891	0.351337
hsa-miR-1471	-0.105262	0.373103	0.351588
hsa-miR-27b*	-0.206344	0.734452	0.351941
hsa-miR-3170	-0.27956	0.706141	0.352037
hsa-miR-3199	0.480332	1.33352	0.354339
hsa-miR-216a	-0.142619	0.523713	0.354445
hsa-miR-520g	0.364461	0.553834	0.354774
hsa-miR-4311	-1.20397	0.932756	0.355196
hsa-miR-484	0.168804	0.641365	0.35549
hsa-miR-138	-1.29813	3.39671	0.355596
hsa-miR-657	0.598445	1.103	0.356067
hsa-miR-92a	0.581092	1.6852	0.356292
hsa-miR-3918	-0.0731205	0.236215	0.358078
hsa-miR-4294	-0.0849358	0.295861	0.358751
hsa-miR-4252	-0.263454	0.799735	0.359353
hsa-miR-654-5p	-0.0841119	0.273932	0.360679
hsa-miR-548m	-0.151287	0.31774	0.361381
hsa-miR-1238	-0.832342	1.13907	0.363677
hsa-miR-3065-3p	0.83882	2.11864	0.364198
hsa-miR-27a	2.70408	7.33822	0.366315
hsa-miR-3661	0.108158	0.503349	0.368359
hsa-miR-3667-5p	-0.0509371	0.127979	0.368856
hsa-miR-1206	0.528719	0.831251	0.368919
hsa-miR-659	-0.104163	0.3426	0.36996
hsa-miR-375	2.24406	9.39147	0.370524
hsa-miR-22	1.5596	3.77746	0.370566
hsa-miR-551a	0.179311	0.740722	0.37125
hsa-miR-18a*	0.148496	0.677946	0.371448
hsa-miR-676*	1.58917	3.37008	0.372729
hsa-miR-30b	-3.01048	8.94541	0.374476
hsa-miR-362-5p	-0.185632	0.884148	0.377132
hsa-miR-452*	1.51737	2.48403	0.3778
hsa-miR-3684	-0.230871	0.431955	0.37831
hsa-miR-3907	-0.263776	0.788548	0.378365
hsa-miR-629*	-0.0858473	0.317559	0.379821
hsa-miR-744*	-0.165437	0.630306	0.380326
hsa-let-7f-2*	0.183996	0.536264	0.380716
hsa-miR-320e	0.145877	0.896306	0.380937
hsa-miR-194*	-0.116746	0.61778	0.382301
hsa-miR-487a	-0.0908769	0.349627	0.383004
hsa-miR-215	0.403295	0.687649	0.383922
hsa-miR-3916	0.234452	0.893184	0.38468
hsa-miR-455-5p	0.430305	0.977743	0.384836
hsa-miR-3660	1.57701	3.11512	0.385527
hsa-miR-3157-5p	-0.133748	0.634079	0.386537
hsa-miR-379*	0.298068	0.538316	0.387059
hsa-miR-329	0.374407	1.28062	0.387797
hsa-miR-143*	-0.170304	0.730585	0.388034
hsa-miR-767-5p	0.315247	1.14233	0.388346
hsa-miR-1183	-0.119994	0.540984	0.388476
hsa-miR-764	0.272561	0.737853	0.389263
hsa-miR-3919	1.06188	2.10778	0.389289
hsa-miR-25*	2.74897	7.23587	0.38974
hsa-miR-3943	0.277965	0.654057	0.391682
hsa-miR-132*	1.3264	2.53211	0.393103
hsa-miR-3613-3p	0.0758364	0.339836	0.393435
hsa-miR-1236	-0.134591	0.604704	0.393897
hsa-miR-3674	0.424511	1.31442	0.394008
hsa-miR-1245	-0.907612	2.15719	0.395011
hsa-miR-130a*	0.149173	0.598162	0.395049
hsa-miR-3909	-0.325453	0.764718	0.395126
hsa-miR-28-5p	0.631038	2.14697	0.396269
hsa-miR-195*	-0.0844075	0.35886	0.397368
hsa-miR-515-3p	0.124609	0.500339	0.39795
hsa-miR-585	0.449846	0.859976	0.39804
hsa-miR-7	-3.05663	18.7428	0.400407
hsa-miR-514b-5p	0.112415	0.49846	0.400579
hsa-miR-922	-0.0572083	0.0704588	0.400886
hsa-miR-501-5p	-0.52427	0.901807	0.401663
hsa-miR-1914*	-0.0923185	0.332509	0.40343
hsa-miR-941	0.0887361	0.397282	0.404554
hsa-miR-20a	1.6403	4.42303	0.404677
hsa-miR-18b*	-0.0987616	0.390805	0.405097
hsa-miR-1298	-0.117332	0.343536	0.40554
hsa-miR-100	1.46054	4.3806	0.406555
hsa-miR-205	1.71573	4.71176	0.407297
hsa-miR-498	-0.247663	0.476308	0.407638
hsa-miR-4263	-0.0952139	0.423176	0.408047
hsa-miR-612	-0.0980505	0.378525	0.408082
hsa-miR-1243	-0.0432413	0.0338738	0.408241
hsa-miR-626	-0.193056	0.715145	0.410283
hsa-miR-1179	0.19969	0.600739	0.410549
hsa-miR-362-3p	0.780736	1.92475	0.411064
hsa-miR-378c	0.363517	0.929214	0.412574
hsa-miR-4288	0.302563	0.671529	0.413232
hsa-miR-4315	-0.122034	0.427802	0.413468
hsa-miR-3174	0.110567	0.495821	0.413943
hsa-miR-147	0.248262	0.902481	0.414329
hsa-miR-411*	-0.65515	1.00053	0.414637
hsa-miR-2909	0.0876348	0.349313	0.41529
hsa-miR-30d*	-0.101029	0.477809	0.417312
hsa-miR-10b*	-0.042369	0.0398159	0.419481
hsa-miR-3176	-0.0714393	0.332263	0.420243
hsa-miR-187	-0.0813187	0.410897	0.420336
hsa-miR-1266	0.372281	0.80945	0.420519
hsa-miR-423-5p	0.708707	2.48259	0.421347
hsa-miR-596	-0.0818853	0.309922	0.42277
hsa-miR-409-5p	0.644993	2.01637	0.4228
hsa-miR-4260	-0.08381	0.332807	0.423054
hsa-miR-20b	1.85053	5.23247	0.42359
hsa-miR-1299	-0.114929	0.575974	0.42502
hsa-miR-549	0.39404	0.819093	0.425374
hsa-miR-3939	-0.0416642	0.0347079	0.425417
hsa-miR-874	-0.130071	0.660351	0.426764
hsa-miR-720	-1.63412	8.36901	0.426765
hsa-miR-1910	-0.0649971	0.241774	0.427827
hsa-miR-137	-0.0417934	0.0402548	0.428083
hsa-miR-519b-3p	-0.205179	0.483657	0.429298
hsa-miR-196b	-0.62073	1.47418	0.42965
hsa-miR-1537	1.5447	4.03102	0.430543
hsa-miR-4303	-0.0707399	0.300788	0.432539
hsa-miR-16	2.00579	5.90457	0.43255
hsa-miR-3689a-5p hsa-miR-3689b hsa-miR-3689e	-0.0827532	0.361044	0.432794
hsa-miR-576-5p	0.625237	1.69676	0.432959
hsa-miR-1193	1.28381	2.88076	0.433949
hsa-miR-379	0.247057	0.517109	0.434715
hsa-miR-154	-0.118026	0.404262	0.4357
hsa-miR-623	-0.0958827	0.377875	0.436044
hsa-miR-598	-0.485702	1.11417	0.436245
hsa-miR-890	0.0778354	0.266512	0.437109
hsa-miR-873	0.0884459	0.38779	0.437285
hsa-miR-26a-1*	-1.33806	4.31126	0.437377
hsa-miR-1291	-0.11361	0.485436	0.43818
hsa-miR-299-3p	-0.121817	0.286203	0.439952
hsa-miR-3910	-0.639595	2.9176	0.440367
hsa-miR-1468	1.00494	1.17368	0.440525
hsa-miR-3662	0.147143	0.366304	0.440729
hsa-miR-25	1.6857	5.17065	0.441233
hsa-miR-645	-0.104523	0.405211	0.442654
hsa-miR-664*	-0.535688	1.35473	0.443624
hsa-miR-592	-0.540596	1.06609	0.443904
hsa-miR-1260	-0.16812	0.590332	0.444935
hsa-miR-4309	1.9846	4.13523	0.444983
hsa-miR-1252	-0.0915333	0.117427	0.445053
hsa-miR-378	0.798036	3.18655	0.445427
hsa-miR-504	0.0875223	0.374314	0.446369
hsa-miR-3140-3p	0.203714	0.664718	0.44687
hsa-miR-518c	-0.0987552	0.16198	0.447157
hsa-miR-454*	0.569535	1.99071	0.447172
hsa-miR-1276	-0.0787303	0.374718	0.447408
hsa-miR-3688-3p	-0.225875	0.860601	0.447408
hsa-miR-34a*	-0.0839997	0.349333	0.448236
hsa-miR-877*	-0.0608789	0.248555	0.449527
hsa-miR-196a	0.887068	1.796	0.449946
hsa-miR-30c-1*	-0.176846	0.640582	0.450028
hsa-let-7d	1.7412	6.94972	0.450421
hsa-miR-519c-3p	-0.0394882	0.0356828	0.451639
hsa-miR-1280	-0.193463	0.58811	0.451745
hsa-miR-1271	-0.122144	0.510055	0.452492
hsa-miR-648	0.0964073	0.353974	0.45252
hsa-miR-335	-2.40225	12.363	0.45272
hsa-miR-151-5p	-0.478665	1.52501	0.453608
hsa-miR-2113	-0.0827334	0.400004	0.456512
hsa-miR-523	-0.583091	0.939989	0.45659
hsa-miR-302b	0.531663	0.866752	0.456988
hsa-miR-3182	-0.327213	0.735122	0.457132
hsa-miR-3652	-0.0749594	0.351071	0.457707
hsa-miR-558	-0.236208	0.567714	0.457906
hsa-miR-19b	2.02239	6.5662	0.459911
hsa-miR-3150a-3p	2.55124	9.40639	0.460678
hsa-miR-136*	-0.515067	1.09493	0.461484
hsa-miR-21*	-0.175769	0.776389	0.461936
hsa-miR-19b-1*	-0.094805	0.431536	0.46217
hsa-miR-505	0.189597	0.974361	0.462898
hsa-miR-574-3p	-0.0881836	0.438838	0.463416
hsa-miR-302e	0.181451	0.663502	0.464976
hsa-miR-3126-5p	-0.0668007	0.304841	0.465949
hsa-miR-374a*	0.0683638	0.15253	0.466907
hsa-miR-640	-0.0706965	0.324921	0.46717
hsa-miR-105*	-0.116996	0.623915	0.467528
hsa-miR-1	-0.0380182	0.0382384	0.468341
hsa-miR-19a*	-0.0378897	0.0339835	0.468636
hsa-miR-30a*	-0.257063	1.31492	0.470956
hsa-miR-1228*	-0.086151	0.416197	0.471013
hsa-miR-516a-5p	-0.552254	1.7578	0.471181
hsa-miR-135b*	0.37166	1.50853	0.471385
hsa-miR-30d	-2.13675	7.73831	0.471631
hsa-miR-2117	0.393778	1.41803	0.471905
hsa-miR-4328	-0.114187	0.454508	0.472747
hsa-miR-765	2.28353	7.2443	0.473619
hsa-miR-3920	0.152477	0.246672	0.474262
hsa-miR-938	-0.101592	0.400169	0.474301
hsa-miR-1226	-0.276167	1.55001	0.475955
hsa-miR-888	-0.395296	1.47484	0.476424
hsa-miR-1231	-0.106861	0.567507	0.47757
hsa-miR-3607-3p	1.66463	5.3691	0.478677
hsa-miR-1290	-0.902382	2.63734	0.479313
hsa-miR-378*	-0.0766111	0.433843	0.481244
hsa-miR-3678-5p	-0.111193	0.624669	0.48141
hsa-miR-3938	1.99093	5.86519	0.482443
hsa-miR-1178	-0.240204	0.911591	0.483516
hsa-miR-3687	0.300755	0.699182	0.483761
hsa-miR-3924	-0.662652	2.24309	0.484105
hsa-miR-320a	0.48688	2.72231	0.484847
hsa-miR-3139	0.127227	0.633088	0.485903
hsa-miR-1295	0.0942153	0.567741	0.48648
hsa-miR-193a-3p	0.30946	1.20397	0.486733
hsa-miR-3159	2.13153	7.02019	0.488406
hsa-miR-196b*	-0.128979	0.830267	0.488738
hsa-miR-144	1.43639	3.75808	0.489575
hsa-miR-639	-0.896868	1.44825	0.489675
hsa-miR-16-2*	0.304714	1.28994	0.490526
hsa-miR-4319	-0.0643349	0.29015	0.492254
hsa-miR-17 hsa-miR-106a	1.2671	4.41795	0.49273
hsa-miR-548l	-0.509486	1.80325	0.493292
hsa-miR-507	-0.332463	0.714778	0.493588
hsa-miR-2114	-0.246363	0.788923	0.495646
hsa-miR-34c-3p	-0.0357462	0.0565709	0.495821
hsa-miR-497*	-0.0987509	0.157841	0.495922
hsa-miR-298	-0.0668333	0.364094	0.495987
hsa-miR-3616-5p	0.38148	1.05826	0.49659
hsa-miR-326	-0.0751196	0.369862	0.497019
hsa-miR-550a*	-0.154965	0.79539	0.498856
hsa-miR-381	-0.0774962	0.438941	0.499152
hsa-miR-190b	-2.27957	11.4344	0.500913
hsa-miR-664	-0.174645	1.1137	0.501696
hsa-miR-526b*	-0.961525	2.38954	0.502284
hsa-miR-512-3p	0.116886	0.572499	0.503194
hsa-miR-24	1.61335	5.66867	0.503594
hsa-miR-497	-0.15064	0.576584	0.503727
hsa-miR-1258	-0.308971	1.16362	0.504918
hsa-miR-3119	0.254864	1.0977	0.505167
hsa-miR-3149	0.225433	0.824431	0.505717
hsa-miR-181a*	0.222406	0.930698	0.507812
hsa-miR-2355-5p	0.168919	0.699475	0.509677
hsa-miR-4330	-0.0821385	0.440536	0.512078
hsa-miR-513b	-0.150297	0.252219	0.512942
hsa-miR-3153	-0.156702	0.833313	0.513107
hsa-miR-141	1.47687	3.89407	0.513388
hsa-miR-3190	2.08048	8.45369	0.51503
hsa-miR-3922-3p	-0.141578	0.625311	0.515806
hsa-miR-146a	1.61871	7.12881	0.516209
hsa-miR-103b	-0.0741672	0.418183	0.516707
hsa-miR-95	-1.36475	5.21003	0.516748
hsa-miR-3649	-0.0906931	0.345405	0.518663
hsa-miR-149	-0.159419	0.832846	0.519794
hsa-miR-4317	-0.329385	1.54869	0.521211
hsa-miR-513a-5p	0.0954278	0.596699	0.523658
hsa-miR-3121-3p	-0.137769	0.769014	0.523783
hsa-miR-210	0.0870546	0.488793	0.524521
hsa-miR-1227	-0.0857292	0.441003	0.525479
hsa-miR-4280	-0.115455	0.585243	0.526985
hsa-miR-518f*	0.0673994	0.385526	0.527809
hsa-let-7i	1.64819	7.73056	0.528203
hsa-miR-18b	0.284648	1.10757	0.528432
hsa-miR-885-5p	0.0703069	0.431563	0.528834
hsa-miR-520a-3p	0.474102	1.89904	0.529897
hsa-miR-548i	-0.11545	0.624431	0.53069
hsa-miR-184	-1.16629	2.89063	0.53114
hsa-miR-3691-5p	2.29348	11.4004	0.532182
hsa-miR-302d	1.35039	4.47703	0.532714
hsa-miR-3147	-0.0726988	0.400827	0.533545
hsa-miR-3622b-3p	-0.0601093	0.378091	0.534334
hsa-miR-1260b	-0.05875	0.32843	0.534877
hsa-miR-1909*	-0.0495022	0.253543	0.53564
hsa-miR-1203	-0.0801496	0.40733	0.536237
hsa-miR-363*	-0.0762062	0.225716	0.537154
hsa-miR-651	-0.0365733	0.0868803	0.537516
hsa-miR-550b	-0.0621551	0.356517	0.537878
hsa-miR-2116*	0.114624	0.479537	0.537999
hsa-miR-3148	-0.249377	1.0216	0.538683
hsa-miR-3680	-0.125013	0.69804	0.539842
hsa-miR-548v	-0.0931191	0.532675	0.541654
hsa-miR-338-3p	1.56622	5.7506	0.541785
hsa-miR-106a*	0.319697	1.31634	0.541925
hsa-miR-943	-0.0645953	0.342348	0.541956
hsa-miR-3133	0.298585	1.07671	0.542293
hsa-miR-518f	0.52435	1.08342	0.543009
hsa-miR-191	1.13137	4.85707	0.547002
hsa-miR-188-5p	1.62617	4.73726	0.548236
hsa-miR-662	-0.0527871	0.247877	0.54844
hsa-miR-99b	-1.39375	7.8243	0.549765
hsa-miR-92b*	-0.166393	0.640718	0.549781
hsa-miR-337-3p	0.347057	1.23629	0.551006
hsa-miR-132	0.346586	1.81168	0.551798
hsa-miR-15b*	0.400697	1.66713	0.554802
hsa-miR-217	-0.253411	0.837449	0.555364
hsa-miR-1538	-0.0805891	0.620646	0.555609
hsa-miR-493	-0.0564147	0.346517	0.556487
hsa-miR-371-3p	1.34115	4.29119	0.557925
hsa-miR-3605-3p	0.156561	0.745082	0.558308
hsa-miR-4251	0.0674598	0.419326	0.558841
hsa-miR-214*	-0.0636088	0.379907	0.559631
hsa-miR-892a	0.121761	0.4828	0.56282
hsa-miR-208a	0.1629	0.617757	0.564272
hsa-miR-587	-0.0782449	0.407382	0.567013
hsa-miR-3915	0.167426	0.384604	0.567349
hsa-miR-656	2.01532	9.29972	0.567861
hsa-miR-382	2.02279	9.58833	0.568131
hsa-miR-579	-0.030203	0.0419557	0.568426
hsa-miR-3125	-0.0481894	0.310725	0.568598
hsa-miR-660	1.75569	7.79436	0.568796
hsa-miR-449c	0.279009	1.3115	0.569759
hsa-miR-567	-0.773676	1.93398	0.56982
hsa-miR-554	-0.0647785	0.369693	0.570603
hsa-miR-122*	0.0554786	0.111506	0.570773
hsa-miR-924	0.6287	3.18022	0.572343
hsa-miR-500a	0.254191	2.14111	0.574498
hsa-miR-340	1.44568	7.33208	0.575845
hsa-miR-7-2*	1.76541	9.38625	0.57693
hsa-miR-3155 hsa-miR-3155b	0.0545219	0.390227	0.576977
hsa-miR-3177-3p	-0.0453817	0.343535	0.57751
hsa-miR-3692	-0.06953	0.436232	0.577636
hsa-miR-299-5p	-0.304109	1.35104	0.577642
hsa-miR-423-3p	0.0803788	0.506075	0.577786
hsa-miR-510	-0.0735994	0.434756	0.580388
hsa-miR-802	-0.151549	0.423786	0.580614
hsa-let-7f-1*	-0.0668628	0.472151	0.580664
hsa-miR-583	0.162058	0.57887	0.580842
hsa-miR-205*	-0.263264	1.31266	0.580885
hsa-miR-26b*	0.0564908	0.393938	0.582189
hsa-miR-296-3p	-0.0552343	0.319102	0.582297
hsa-miR-4300	-0.0525175	0.257254	0.582795
hsa-miR-524-5p	0.0839458	0.457276	0.583365
hsa-miR-3622a-5p	-0.0741199	0.352412	0.58513
hsa-miR-3184	-0.0363829	0.097291	0.585243
hsa-miR-138-1*	-0.0667617	0.38225	0.585429
hsa-miR-590-3p	0.0896824	0.307959	0.585733
hsa-miR-548d-3p	0.337981	1.23483	0.586566
hsa-miR-4282	0.28586	1.38802	0.58662
hsa-miR-195	1.37518	6.30864	0.587472
hsa-miR-193b*	-0.0682297	0.555645	0.589292
hsa-miR-548s	-0.0624268	0.398686	0.589908
hsa-miR-3658	-0.0997009	0.246266	0.59024
hsa-miR-369-3p	1.18796	2.75279	0.590455
hsa-miR-3617	-0.0524886	0.343132	0.590812
hsa-miR-4267	-0.0788844	0.392017	0.592099
hsa-miR-1265	0.246535	0.913027	0.592749
hsa-miR-1283	-0.854011	2.54582	0.59283
hsa-miR-658	-1.86659	9.5186	0.592901
hsa-miR-1282	0.406926	1.79575	0.594687
hsa-miR-449b	0.68604	2.79282	0.594762
hsa-miR-2355-3p	0.14861	1.01996	0.595895
hsa-miR-3137	-0.0562429	0.356539	0.596042
hsa-miR-564	-0.0457058	0.270334	0.596528
hsa-miR-708*	0.110024	0.588513	0.599808
hsa-miR-136	-1.46492	6.67633	0.600225
hsa-miR-548g	-0.301116	1.36921	0.601419
hsa-miR-2276	-0.222895	0.757912	0.602016
hsa-let-7b*	-0.048186	0.35498	0.602839
hsa-miR-3616-3p	0.0715703	0.332355	0.603044
hsa-miR-548k	0.180803	1.19414	0.604373
hsa-miR-122	-0.158818	0.390684	0.604486
hsa-miR-33b	-0.0993314	0.68023	0.604816
hsa-miR-452	-0.229101	1.22574	0.605259
hsa-miR-3664-5p	0.251423	1.04999	0.606063
hsa-miR-3144-5p	-0.0589438	0.371077	0.606228
hsa-miR-1255b	0.119057	0.521886	0.606691
hsa-miR-219-2-3p	-0.0673062	0.432472	0.606816
hsa-miR-632	-0.0734966	0.554012	0.607029
hsa-miR-3124-5p	-0.158936	1.09703	0.608192
hsa-miR-302a*	-0.417435	1.83699	0.608927
hsa-miR-140-5p	1.77521	11.2386	0.609782
hsa-miR-3675-5p	-0.683899	1.28126	0.610692
hsa-miR-488	-0.0762866	0.307657	0.611511
hsa-miR-631	-0.140069	0.739478	0.612504
hsa-miR-633	-0.0272504	0.0441988	0.612944
hsa-miR-1305	1.40452	6.23369	0.614077
hsa-miR-575	-0.0516291	0.36125	0.614658
hsa-miR-141*	0.182434	0.760371	0.615347
hsa-miR-1296	-0.0570806	0.379091	0.615759
hsa-miR-569	1.32673	5.009	0.61649
hsa-miR-148a	1.42379	7.67589	0.616641
hsa-miR-3134	-0.179603	0.92215	0.617259
hsa-miR-208b	0.0684382	0.195048	0.617287
hsa-miR-599	-0.0813886	0.239908	0.617687
hsa-miR-30b*	1.26507	7.2444	0.61848
hsa-miR-3607-5p	-0.825406	3.1404	0.619275
hsa-miR-761	-0.0563302	0.38127	0.620482
hsa-miR-192*	-0.201385	1.05892	0.620872
hsa-miR-134	-0.0735106	0.545435	0.622717
hsa-miR-340*	0.0391143	0.221244	0.622722
hsa-miR-338-5p	-0.0653286	0.477524	0.622723
hsa-miR-601	1.64414	6.68605	0.623061
hsa-miR-4298	-0.0491115	0.360685	0.623309
hsa-miR-92b	0.282623	1.63751	0.623848
hsa-miR-942	-0.066124	0.548174	0.624405
hsa-miR-1321	-0.22013	1.44544	0.624723
hsa-miR-1304	0.0911287	0.522731	0.624799
hsa-miR-4278	-0.200717	1.41091	0.625044
hsa-miR-499-3p	0.210569	0.906329	0.628359
hsa-miR-3186-3p	-0.583589	1.40597	0.628516
hsa-miR-634	-0.0695233	0.477891	0.630199
hsa-miR-133a	-0.252813	0.872192	0.631981
hsa-miR-3657	-0.0268488	0.0491806	0.63204
hsa-miR-125b-2*	-0.0456359	0.372377	0.632163
hsa-miR-593*	-0.0472492	0.299478	0.633096
hsa-miR-887	-0.0378773	0.218573	0.633437
hsa-miR-466	-0.0702972	0.472532	0.634968
hsa-miR-1205	-0.176288	1.05155	0.635315
hsa-miR-1976	-0.0627571	0.441723	0.635565
hsa-miR-3130-5p	0.427894	2.15106	0.636448
hsa-miR-514b-3p	0.0766161	0.431817	0.63782
hsa-miR-515-5p	-0.0255428	0.061193	0.637906
hsa-miR-223	1.06333	5.21246	0.637995
hsa-miR-571	-0.062286	0.43419	0.63849
hsa-miR-146b-5p	1.17163	6.32283	0.63889
hsa-miR-487b	-0.0560124	0.480172	0.639647
hsa-miR-199a-5p	-0.246558	1.18815	0.640913
hsa-miR-3685	-0.100474	0.482794	0.640967
hsa-miR-30c-2*	0.214807	1.01329	0.641759
hsa-miR-320b	-0.244989	1.63695	0.642857
hsa-miR-222*	0.205666	0.987918	0.644872
hsa-miR-506	-0.0625267	0.44013	0.645779
hsa-miR-615-5p	-0.453818	3.59769	0.645959
hsa-miR-3681	0.199556	0.90543	0.646679
hsa-miR-500a*	-0.0438621	0.375784	0.649728
hsa-miR-769-5p	0.0509102	0.466978	0.651431
hsa-miR-130a	-1.47167	10.4418	0.651791
hsa-miR-1197	-0.634519	1.9479	0.653731
hsa-miR-374c	0.0726923	0.508312	0.653833
hsa-miR-613	0.0940133	0.605618	0.657
hsa-miR-1273	0.789348	3.8913	0.658101
hsa-miR-770-5p	-0.0422624	0.331397	0.658263
hsa-miR-1180	-0.143574	1.2216	0.65852
hsa-let-7e*	-0.0581853	0.381163	0.658901
hsa-miR-34b*	0.813672	3.07221	0.65994
hsa-miR-135a	-0.70057	3.19328	0.66045
hsa-miR-616	-0.049982	0.383823	0.661013
hsa-miR-128	1.19179	7.50759	0.661281
hsa-miR-934	-0.0529564	0.525112	0.662151
hsa-miR-937	-0.0409322	0.303067	0.662356
hsa-miR-1908	-0.188801	0.965451	0.662581
hsa-miR-103a-2*	-0.122794	0.926432	0.664167
hsa-miR-425*	-0.955819	2.7973	0.664176
hsa-miR-125a-3p	-0.0324884	0.227081	0.664233
hsa-miR-342-3p	0.897502	6.48349	0.664754
hsa-miR-1237	-0.0400811	0.374859	0.665257
hsa-miR-3923	-0.0608714	0.5645	0.666455
hsa-miR-3194-5p	-0.0528768	0.357758	0.66661
hsa-miR-424	1.00822	5.87305	0.666621
hsa-miR-766	-0.0366982	0.297315	0.66853
hsa-miR-622	-0.0498536	0.357309	0.669948
hsa-miR-4305	-0.0625909	0.474755	0.671901
hsa-miR-655	0.234367	0.705157	0.672081
hsa-miR-451	0.931055	3.17587	0.673687
hsa-miR-921	-0.0401331	0.302729	0.674106
hsa-miR-548x	0.329526	1.19752	0.675179
hsa-miR-4253	-0.0409022	0.270235	0.675743
hsa-miR-593	-0.0692785	0.602047	0.67611
hsa-miR-591	-0.0784425	0.651857	0.676292
hsa-miR-1262	-0.229248	0.978069	0.677413
hsa-miR-34c-5p	0.804376	3.52208	0.678435
hsa-miR-181c	1.26076	8.96399	0.678461
hsa-miR-578	0.882314	2.75033	0.678565
hsa-miR-3618	0.142045	0.430444	0.678877
hsa-miR-548aa	-0.0971103	0.643376	0.679721
hsa-miR-331-3p	-0.264868	1.51645	0.680097
hsa-miR-653	0.121569	0.480028	0.680296
hsa-miR-4310	-0.0832833	0.713567	0.680579
hsa-miR-373*	1.31191	12.0285	0.681118
hsa-miR-3713	0.195049	1.01678	0.682166
hsa-miR-193b	-0.0448446	0.391728	0.682515
hsa-miR-3166	0.0798558	0.518831	0.683408
hsa-miR-1301	-0.569801	2.55018	0.686438
hsa-miR-200c	-0.910289	7.24547	0.686622
hsa-miR-342-5p	-0.273133	1.7215	0.687363
hsa-miR-3935	-0.042086	0.330576	0.687527
hsa-miR-1182	0.231362	1.22251	0.688412
hsa-miR-139-5p	0.0521246	0.480157	0.688489
hsa-miR-129*	-0.3504	1.70264	0.691766
hsa-miR-517*	0.075963	0.563822	0.691829
hsa-miR-28-3p	0.0595817	0.677091	0.693234
hsa-miR-203	-1.24348	9.71686	0.693244
hsa-miR-4297	-0.0773449	0.755706	0.693264
hsa-miR-30c	-0.855246	5.67948	0.694054
hsa-miR-3914	1.48318	10.5895	0.6942
hsa-miR-4277	0.0846641	0.529395	0.694302
hsa-miR-1204	0.135904	0.985165	0.695165
hsa-miR-96	0.629107	3.5439	0.69599
hsa-miR-615-3p	-0.0362789	0.310418	0.696524
hsa-miR-15b	-1.22086	9.95356	0.69785
hsa-miR-556-5p	0.279807	0.948772	0.697918
hsa-miR-520e	0.238892	0.920497	0.698621
hsa-miR-29c*	1.3726	8.96053	0.698653
hsa-miR-103a	0.699359	4.29223	0.698774
hsa-miR-1288	0.207387	1.13602	0.699
hsa-miR-619	-0.0658117	0.540405	0.69903
hsa-miR-202*	0.0592445	0.166103	0.700503
hsa-miR-3136-5p	0.39872	1.77959	0.701234
hsa-miR-3152-3p	0.222316	1.20493	0.701865
hsa-miR-4307	0.173152	0.81278	0.704458
hsa-miR-373	0.0721671	0.613948	0.704696
hsa-miR-130b	0.283051	2.16726	0.704871
hsa-miR-99a	0.648823	4.137	0.705358
hsa-miR-3655	-0.540074	2.34574	0.705448
hsa-miR-518d-3p	0.0460723	0.350052	0.708543
hsa-miR-4326	-0.0511257	0.421773	0.709216
hsa-miR-566	-0.102378	0.736407	0.709767
hsa-miR-505*	0.439861	2.43516	0.710184
hsa-miR-3160-3p	-0.184644	1.21938	0.710539
hsa-miR-3614-3p	-0.126075	0.999628	0.711545
hsa-miR-454	-0.706857	4.99232	0.711659
hsa-miR-4323	-0.0335293	0.280732	0.713049
hsa-miR-1264	0.118576	1.08475	0.713726
hsa-miR-3117-3p	-0.106641	0.863441	0.713735
hsa-miR-32*	0.339631	1.59396	0.714414
hsa-miR-4304	-0.0330401	0.300274	0.714521
hsa-miR-199a-3p hsa-miR-199b-3p	0.812695	5.4233	0.714551
hsa-miR-148a*	-0.161261	1.20287	0.715851
hsa-miR-424*	-0.0573353	0.517297	0.716978
hsa-miR-1302	0.782347	4.1881	0.717068
hsa-miR-30a	-1.10586	8.36073	0.719167
hsa-miR-3676	0.113239	0.559122	0.71931
hsa-miR-570	0.111536	0.812706	0.721908
hsa-miR-1914	-0.0366137	0.280719	0.722804
hsa-miR-4261	-0.0283132	0.257282	0.722918
hsa-miR-3925-5p	-0.0321599	0.374949	0.724351
hsa-miR-589	0.0504695	0.479049	0.725904
hsa-miR-551b*	0.63984	2.09207	0.726143
hsa-miR-147b	-0.0426113	0.375871	0.726697
hsa-miR-432*	-0.0442756	0.468469	0.728287
hsa-miR-3669	-0.297498	1.35935	0.728308
hsa-miR-3670	-0.0337145	0.305439	0.732535
hsa-miR-605	-0.0368821	0.339521	0.732789
hsa-miR-105	-0.0879776	0.68306	0.733849
hsa-miR-346	-0.0308815	0.271352	0.737704
hsa-miR-23c	0.107104	1.37551	0.738679
hsa-miR-4272	-0.115341	0.347074	0.73918
hsa-miR-597	0.058225	0.580572	0.740784
hsa-miR-4276	-0.0461859	0.494931	0.742624
hsa-miR-421	0.84866	7.75571	0.742663
hsa-miR-106b*	-0.0405511	0.515687	0.743763
hsa-miR-3912	0.169533	0.619972	0.744496
hsa-miR-138-2*	-0.0695263	0.613092	0.746078
hsa-miR-891b	-0.348464	1.87243	0.746698
hsa-miR-518e	0.0902583	0.803056	0.747201
hsa-miR-3934	-0.0384809	0.320071	0.751887
hsa-miR-641	0.630205	3.2166	0.753852
hsa-miR-1827	0.13069	0.579315	0.757262
hsa-miR-1267	-0.840049	4.09146	0.758867
hsa-miR-107	-0.359917	3.63095	0.760069
hsa-miR-3200-5p	0.122631	1.34742	0.760414
hsa-miR-643	-0.0544367	0.499559	0.761161
hsa-miR-4257	-0.0664178	0.714249	0.762563
hsa-miR-642a	-0.217371	2.25651	0.762906
hsa-miR-100*	-0.489267	2.67095	0.763337
hsa-miR-212	0.0947781	0.943706	0.76598
hsa-miR-1912	-0.0330046	0.348017	0.766229
hsa-miR-23b*	-0.211456	1.07928	0.766243
hsa-miR-3667-3p	-0.0457774	0.452149	0.766539
hsa-miR-31*	0.12375	1.01906	0.767175
hsa-miR-627	0.23204	2.21856	0.767537
hsa-miR-1307	-0.308929	1.59318	0.767709
hsa-miR-548u	0.0538851	0.520781	0.767987
hsa-miR-552	0.121319	1.03463	0.768891
hsa-miR-1323	0.0890034	0.964601	0.769578
hsa-miR-301b	-0.306224	2.99683	0.770037
hsa-miR-330-5p	-0.0403684	0.463491	0.770584
hsa-miR-302b*	-0.303233	2.21875	0.771205
hsa-miR-223*	0.548089	3.71447	0.77189
hsa-miR-525-3p	0.046903	0.383924	0.772033
hsa-miR-892b	-0.0456676	0.407207	0.772553
hsa-miR-652	0.597091	5.15894	0.773193
hsa-miR-3679-3p	-0.0468196	0.236587	0.773741
hsa-miR-2115*	0.0443011	0.437391	0.774795
hsa-miR-374b hsa-miR-374c	0.701994	6.4316	0.775251
hsa-miR-200c*	-0.0521265	0.595448	0.775298
hsa-miR-3118	0.0596382	0.425329	0.777286
hsa-miR-550a	0.0612746	0.894722	0.778104
hsa-miR-630	0.264573	1.62555	0.7787
hsa-miR-2115	0.0706378	0.784203	0.781603
hsa-miR-296-5p	0.0372775	0.51052	0.78307
hsa-let-7a	0.712336	7.81138	0.784342
hsa-miR-197	0.0288312	0.405754	0.784446
hsa-miR-370	-0.134889	1.44922	0.787551
hsa-miR-376a*	0.0837321	0.426414	0.788088
hsa-miR-650	-0.031572	0.411414	0.78934
hsa-miR-573	0.352738	2.74629	0.789405
hsa-miR-323b-5p	0.639186	5.37141	0.790142
hsa-miR-214	-0.0361269	0.354362	0.79019
hsa-miR-302a	-0.124482	0.99832	0.791078
hsa-miR-185	0.19344	1.7782	0.791293
hsa-let-7i*	0.0348676	0.426866	0.793464
hsa-miR-885-3p	-0.0612966	0.704161	0.793544
hsa-miR-1286	-0.190117	1.4288	0.793736
hsa-miR-449b*	-0.200229	1.81235	0.794195
hsa-miR-548a-5p	0.0152357	0.0846664	0.794639
hsa-miR-490-5p	-0.0255832	0.284337	0.796712
hsa-miR-24-1*	0.127897	1.08686	0.797732
hsa-miR-486-3p	0.115804	1.00684	0.799653
hsa-miR-4286	-0.0440116	0.68215	0.799704
hsa-miR-944	-0.0201821	0.120188	0.800658
hsa-miR-3605-5p	0.0805571	0.899401	0.803505
hsa-miR-3926	-0.032546	0.477038	0.803707
hsa-miR-376a	-0.0910428	0.779773	0.80489
hsa-miR-200a	0.415401	3.27739	0.806096
hsa-miR-200b	-0.608822	6.95337	0.806275
hsa-miR-3168	-0.0408966	0.281701	0.806463
hsa-miR-1272	-0.941296	14.8022	0.808087
hsa-miR-485-3p	-0.0322987	0.454414	0.808718
hsa-miR-26a	0.650873	7.77662	0.808906
hsa-miR-553	0.0174499	0.0751879	0.80903
hsa-miR-606	0.0807475	0.367664	0.809183
hsa-miR-508-5p	0.0292522	0.368692	0.810246
hsa-miR-129-5p	0.0377277	0.575894	0.810397
hsa-miR-3659	0.400113	2.57126	0.810731
hsa-miR-609	-0.123692	1.51802	0.812119
hsa-miR-4289	0.0476282	0.673903	0.81261
hsa-miR-32	0.131862	0.892514	0.813567
hsa-miR-432	-0.103316	1.12418	0.81662
hsa-miR-3129-5p	0.218786	1.50092	0.818314
hsa-miR-563	-0.102947	0.982539	0.820301
hsa-miR-4285	-0.02747	0.335169	0.820433
hsa-miR-621	0.0589742	0.738821	0.820761
hsa-miR-3146	0.0664862	0.539176	0.822432
hsa-miR-4255	0.0897016	0.714509	0.822764
hsa-miR-548o	0.0818905	1.16897	0.823201
hsa-miR-3186-5p	0.0393678	0.401431	0.823688
hsa-miR-519e	0.0689585	0.504271	0.825628
hsa-miR-610	-0.0248731	0.369245	0.825817
hsa-miR-513a-3p	-0.327284	2.23368	0.827108
hsa-miR-3161	-0.0202026	0.312709	0.828514
hsa-miR-647	-0.0295713	0.495695	0.828831
hsa-miR-4258	-0.0323513	0.436213	0.829589
hsa-miR-3179	-0.0364127	0.241634	0.830319
hsa-miR-125b-1*	-0.0274387	0.40038	0.830603
hsa-miR-187*	0.0174359	0.351422	0.831388
hsa-miR-519d	0.0466559	0.441549	0.834
hsa-miR-125a-5p	-0.669742	10.3844	0.834207
hsa-miR-26b	0.615202	8.81488	0.835531
hsa-miR-543	0.0322193	0.417434	0.836495
hsa-miR-668	-0.0178452	0.203925	0.838679
hsa-miR-33a	0.332118	3.24132	0.839472
hsa-miR-513c	0.0793022	0.516836	0.839858
hsa-miR-1294	-0.0320572	0.605584	0.841185
hsa-miR-1324	-0.092986	1.0464	0.842404
hsa-miR-511	0.0324651	0.627443	0.845612
hsa-miR-155*	0.114135	0.908871	0.847333
hsa-miR-520d-3p	-0.0320991	0.567105	0.849256
hsa-miR-297	-0.04124	0.816582	0.850258
hsa-miR-411	0.61446	9.46056	0.851907
hsa-miR-4254	0.0229701	0.353215	0.854128
hsa-miR-490-3p	-0.119673	3.27454	0.857922
hsa-miR-21	0.540281	9.29672	0.858637
hsa-miR-548e	0.0797995	1.30755	0.859378
hsa-let-7c	-0.357469	6.62105	0.859893
hsa-miR-181d	0.453673	5.63657	0.860012
hsa-miR-324-5p	-0.28311	3.41076	0.860789
hsa-miR-548w	0.016596	0.318896	0.862535
hsa-miR-3690	-0.0152905	0.246	0.863213
hsa-miR-548am hsa-miR-548p	0.0320979	0.581562	0.863414
hsa-miR-377	0.0327797	0.387028	0.864363
hsa-miR-339-3p	0.0165301	0.382153	0.864831
hsa-miR-4262	0.0187067	0.216711	0.865896
hsa-miR-30e*	0.415843	6.42303	0.866833
hsa-miR-561	0.451872	4.73919	0.866849
hsa-miR-758	0.0217881	0.471676	0.867027
hsa-miR-376b	-0.114614	1.75058	0.867679
hsa-miR-1269	-0.0281085	0.711701	0.868465
hsa-miR-548c-5p	-0.0179248	0.38356	0.870794
hsa-miR-133b	0.0204581	0.404576	0.872172
hsa-miR-3653	0.35897	6.18265	0.872859
hsa-let-7g*	0.0150706	0.285243	0.873236
hsa-miR-548d-5p	-0.0239985	0.541721	0.874829
hsa-miR-323-5p	-0.316022	4.40284	0.876122
hsa-miR-3678-3p	-0.0610731	0.924961	0.878898
hsa-miR-222	-0.0518117	1.16934	0.881385
hsa-miR-3202	-0.0650216	0.85439	0.881832
hsa-miR-29b-2*	0.0474833	1.10894	0.88494
hsa-miR-302d*	-0.0258271	0.649483	0.885076
hsa-miR-26a-2*	0.126042	1.36667	0.885524
hsa-miR-302f	-0.0518816	0.584449	0.886337
hsa-miR-218-1*	0.0560235	1.5762	0.886348
hsa-miR-206	0.114413	1.62116	0.887827
hsa-miR-3201	0.256862	1.48616	0.888467
hsa-miR-331-5p	-0.0141451	0.361022	0.888636
hsa-miR-92a-1*	-0.0437248	1.05308	0.888832
hsa-miR-502-3p	-0.0748797	1.52961	0.890576
hsa-miR-581	-0.0135169	0.145989	0.890967
hsa-miR-514	0.0639287	1.09724	0.891223
hsa-miR-216b	-0.0296026	0.721016	0.893112
hsa-miR-708	0.0748842	1.68511	0.893695
hsa-miR-548j	-0.0432969	0.800104	0.8943
hsa-miR-221	-0.166608	2.50464	0.894518
hsa-miR-495	0.0437607	1.03584	0.897449
hsa-miR-4302	-0.0158299	0.438646	0.899287
hsa-miR-20a*	-0.113238	2.34694	0.900137
hsa-miR-127-5p	-0.01414	0.404134	0.902752
hsa-miR-1285	0.0203736	0.358797	0.903124
hsa-miR-3122	0.0557575	0.978477	0.90389
hsa-miR-642b	-0.0311468	0.934251	0.904656
hsa-miR-126*	0.176005	3.98822	0.904921
hsa-miR-380*	-0.452254	13.6347	0.905714
hsa-miR-3120-3p	0.0204937	0.661766	0.90595
hsa-miR-301a	-0.334011	8.94604	0.906442
hsa-miR-190	0.0104455	0.120206	0.90775
hsa-miR-9*	0.0322489	0.612071	0.910384
hsa-miR-383	-0.0201068	0.569944	0.911439
hsa-let-7e	0.360114	15.0408	0.914208
hsa-miR-376c	-0.246735	5.05493	0.915802
hsa-miR-10a	0.193802	1.38609	0.916
hsa-miR-181b	-0.138614	3.40138	0.91781
hsa-miR-3908	-0.0195008	0.41994	0.918236
hsa-miR-3138	-0.0607157	1.60509	0.918428
hsa-miR-330-3p	-0.00955884	0.34907	0.919935
hsa-miR-509-3-5p	-0.0294134	0.942739	0.920626
hsa-miR-519e*	-0.0210306	0.618254	0.92122
hsa-miR-429	-0.332795	10.6647	0.924237
hsa-miR-345	-0.00797742	0.340981	0.925701
hsa-miR-1273d	-0.0269916	0.747032	0.927354
hsa-miR-509-3p	-0.0362099	1.33628	0.927922
hsa-miR-339-5p	0.00829683	0.358737	0.928854
hsa-miR-3065-5p	-0.122231	2.68401	0.929295
hsa-miR-935	-0.0327235	1.05995	0.929329
hsa-miR-4301	0.122768	4.29862	0.93001
hsa-miR-2114*	0.00849329	0.303933	0.931555
hsa-miR-3647-3p	0.154398	2.55201	0.931931
hsa-miR-646	-0.00856726	0.292686	0.932757
hsa-miR-3158-3p	-0.0210829	0.519112	0.933554
hsa-miR-595	-0.0110553	0.446705	0.934457
hsa-miR-148b	0.243867	8.40721	0.934567
hsa-miR-3682-3p	-0.0521197	1.3235	0.935234
hsa-miR-524-3p	-0.0203263	0.530176	0.935694
hsa-miR-29b-1*	0.0546444	2.33635	0.938617
hsa-miR-1244	-0.0486594	1.25651	0.938715
hsa-miR-19b-2*	-0.0740461	1.61616	0.939609
hsa-miR-635	-0.0148569	0.503677	0.940475
hsa-miR-522	0.00405335	0.0589509	0.942304
hsa-miR-767-3p	0.0403333	1.35901	0.942521
hsa-miR-18a	-0.161937	4.86869	0.943366
hsa-miR-1263	0.03159	1.32735	0.946317
hsa-miR-130b*	-0.136395	4.57633	0.946391
hsa-miR-98	-0.216685	10.2756	0.946591
hsa-miR-367	0.0234951	0.904657	0.946636
hsa-miR-377*	-0.0487523	1.60081	0.947014
hsa-miR-4271	0.0565625	2.3905	0.949824
hsa-let-7b	-0.102579	4.74116	0.950633
hsa-miR-224*	0.184183	7.48937	0.951053
hsa-miR-654-3p	-0.00906762	0.371024	0.951378
hsa-miR-3941	-0.0191456	0.763034	0.952242
hsa-miR-300	-0.0329315	1.44734	0.952749
hsa-miR-516b	-0.0109769	0.359701	0.953723
hsa-miR-146b-3p	0.0148436	0.978901	0.95415
hsa-miR-551b	-0.119813	5.32566	0.954346
hsa-miR-4268	0.00567208	0.284649	0.954959
hsa-miR-1279	-0.102024	2.84135	0.95503
hsa-miR-410	-0.00650527	0.434753	0.955553
hsa-miR-499-5p	0.029878	1.48115	0.955815
hsa-miR-604	-0.00891424	0.558907	0.95652
hsa-miR-7-1*	0.00747757	0.666941	0.956548
hsa-miR-4290	0.00733841	0.491601	0.957017
hsa-miR-483-3p	0.0066152	0.375672	0.958508
hsa-miR-24-2*	0.00923653	0.793153	0.959151
hsa-miR-548y	-0.022583	1.4044	0.959386
hsa-miR-628-5p	-0.00749252	0.425314	0.965451
hsa-miR-450b-3p	0.011881	0.813995	0.96762
hsa-miR-200a*	0.00401824	0.473943	0.96855
hsa-let-7d*	-0.0904676	2.82137	0.968691
hsa-miR-4312	0.0668236	1.66377	0.969555
hsa-miR-1249	0.00738089	0.766884	0.970645
hsa-miR-3151	0.00418866	0.389167	0.971739
hsa-miR-518a-3p	0.00365223	0.357961	0.972973
hsa-miR-920	-0.0617382	1.80523	0.973041
hsa-miR-548t	-0.0116583	0.720165	0.976062
hsa-miR-374a	0.106086	11.1095	0.976372
hsa-miR-34b	0.0176212	1.76802	0.977427
hsa-miR-496	0.00418895	0.500367	0.97841
hsa-miR-224	-0.0462699	3.96237	0.978837
hsa-let-7g	-0.0704554	8.54117	0.980693
hsa-miR-135b	0.053474	6.19568	0.982497
hsa-miR-99b*	-0.0189095	2.07524	0.982582
hsa-miR-548b-5p	0.0077347	1.71287	0.983305
hsa-miR-4293	-0.0040013	0.48246	0.983579
hsa-miR-1256	0.00390401	0.603476	0.98375
hsa-miR-1247	-0.0115559	1.81079	0.986954
hsa-miR-483-5p	0.00202093	0.641047	0.987793
hsa-miR-152	-0.0242699	5.00399	0.988036
hsa-miR-4273	0.00669562	1.2297	0.991115
hsa-miR-4287	0.00241286	0.514243	0.992054
hsa-miR-23b	0.0250709	7.92851	0.992653
hsa-miR-1284	0.00195566	0.719607	0.993926
hsa-miR-1911*	-0.000700085	0.310769	0.994375
hsa-miR-302c	-0.00272043	1.14161	0.99498
hsa-miR-449c*	0.00106538	0.703506	0.995749
hsa-miR-125b	0.00461513	3.92014	0.997569
hsa-miR-181a	0.00431627	5.17116	0.998363
hsa-miR-30e	-0.00169522	6.72587	0.999471
hsa-miR-1184	0.000115308	0.719873	0.999653
